# Practical barriers and facilitators experienced by patients, pharmacists and physicians to the implementation of pharmacogenomic screening in Dutch outpatient hospital care – an explorative pilot study

**DOI:** 10.1101/2020.11.11.20229211

**Authors:** P. Lanting, W.H. Drenth, L.G. Boven, A. van Hoek, A.M.A. Hijlkema, A.E. Poot, G. van der Vries, R.A. Schoevers, R.O.B. Gans, J.G.W. Kosterink, M. Plantinga, I.M. van Langen, A.V. Ranchor, C. Wijmenga, L.H. Franke, B. Wilffert, R.H. Sijmons

**Affiliations:** University of Groningen, University Medical Center Groningen, Department of Genetics, Groningen, The Netherlands; University of Groningen, University Medical Center Groningen, Department of Psychiatry, Groningen, The Netherlands; University of Groningen, University Medical Center Groningen, Department of Internal Medicine, Groningen, The Netherlands; University of Groningen, University Medical Center Groningen, Department of Clinical Pharmacy and Pharmacology, Groningen, The Netherlands; University of Groningen, Groningen Research Institute of Pharmacy, Unit of PharmacoTherapy, -Epidemiology & -Economics, Groningen, The Netherlands; University of Groningen, University Medical Center Groningen, Department of Health Psychology, Groningen, The Netherlands

**Keywords:** Pharmacogenetics, pharmacogenetic, pharmacogenomics, pharmacogenomic, implementation, screening, pre-emptive, personalized medicine, precision medicine

## Abstract

Pharmacogenomics (PGx) can provide optimized treatment to individual patients while potentially reducing healthcare costs. However, widespread implementation remains absent. We performed a pilot study of PGx screening in Dutch outpatient hospital care to identify the barriers and facilitators to implementation experienced by patients (n=165), pharmacists (n=58) and physicians (n=21). Our results indeed suggest that the current practical experience of healthcare practitioners (HCPs) with PGx is limited, that proper education is necessary, that patients want to know the exact implications of the results, and that there is an unclear allocation of responsibilities between HCPs about who should discuss PGx with patients and apply PGx results in healthcare. We observed a positive attitude toward PGx among all the stakeholders in our study, and among patients this was independent of the occurrence of drug-gene interactions during their treatment. Facilitators included the availability of and adherence to Dutch Pharmacogenetic Working Group guidelines. While Clinical Decision Support (CDS) is available and valued in our medical center, the lack of availability of CDS might be an important barrier within Dutch healthcare in general.
