## Supplementary material for "Practical barriers and facilitators experienced by patients, pharmacists and physicians to the implementation of pharmacogenomic screening in Dutch outpatient hospital care – an explorative pilot study": Table S2

### Sheet: Sheet1
Concept	Question	T1 community pharmacist	T1 patient	T2 patient	T2 hospital pharmacist	T2 physician (with patient in study)	T2 physician (no patient in study)
Demographics	What is your age	fgen_apoth_1	x	x	fgen_zkapo_1	fgen_arts_1	fgen_artsn_1
Knowledge and education	Did you receive training or educated yourself on the subject of PGx outside your training as a pharmacist	fgen_apoth_14	x	x	x	x	x
Attitude (utility)	I find it useful to have pharmacogenetic information / I find it useful to know my hereditary sensitivity to drugs	fgen_apoth_15	fgen_pat_19	fgen_patt2_16	fgen_zkapo_22	fgen_arts_21	fgen_artsn_21
Attitude (utility)	I would like to use pharmacogenetics (more) in the care of my patients (provided that practical preconditions are met)	fgen_apoth_16	x	x	fgen_zkapo_23	fgen_arts_22	fgen_artsn_22
Attitude (utility)	I think pharmacogenetics has added value in practice	fgen_apoth_17	x	x	fgen_zkapo_24	fgen_arts_23	fgen_artsn_23
Attitude (readiness)	I am not yet ready to apply PGx in practice	fgen_apoth_18	x	x	fgen_zkapo_25	fgen_arts_24	fgen_artsn_24
Attitude (readiness)	I do not need postgraduate education on PGx to be able to apply it in patient care	fgen_apoth_19	x	x	fgen_zkapo_26	fgen_arts_25	fgen_artsn_25
Demographics	What is your gender	fgen_apoth_2	x	x	fgen_zkapo_2	fgen_arts_2	fgen_artsn_2
Attitude (readiness)	Pharmacy staff is currently sufficiently trained to apply PGx in practice	fgen_apoth_20	x	x	fgen_zkapo_27	x	x
Knowledge and education	Can you indicate your level of knowledge regarding PGx	fgen_apoth_25	x	x	fgen_zkapo_31	fgen_arts_29	fgen_artsn_29
Application	How well do you think you could apply PGx screening results in patient care? (+ explanation)	fgen_apoth_26 fgen_apoth_26a	x	x	x	x	fgen_artsn_30 fgen_artsn_30a
Result letter	I find the information in the results letter understandable for pharmacists	fgen_apoth_27	x	x	fgen_zkapo_34	x	x
Result letter	I do not understand what the result of the DNA test means for the care I provide	fgen_apoth_28	x	x	fgen_zkapo_35	fgen_arts_33	x
Demographics	How long have you been working in community pharmacy	fgen_apoth_3	x	x	x	x	x
Result letter	Reading the results letter raised questions for me.	fgen_apoth_30	fgen_pat_25c	x	fgen_zkapo_37	fgen_arts_35	x
Result letter	I was missing information in the results letter.	fgen_apoth_31	fgen_pat_25d	x	fgen_zkapo_38	fgen_arts_36	x
Result letter	About which subject (s) would you like to read more information in the result letter	fgen_apoth_32	fgen_pat_26	x	fgen_zkapo_38a	fgen_arts_37	x
Result letter	What information in the result letter did you consider unnecessary for pharmacists	fgen_apoth_33	x	x	x	x	x
Result letter	Do you currently have any unanswered questions about the result of the DNA test (+ explanation)	fgen_apoth_34 fgen_apoth_34_a2a	x	x	fgen_zkapo_41 fgen_zkapo_41a	fgen_arts_39 fgen_arts_39_a2a	x
Application	Right now, what are you planning to do with the results of the DNA-test? (ask for advice with hospital pharmacy UMCG, discuss with pharmacy technicians, discuss with fellow pharmacist(s), discuss with patients, archive result letter, register in computer system, adjust drug use, review drug use, initiate formal drug review, include it in next formal drug review, discuss with GP, other, explanatio…	fgen_apoth_35_a1 fgen_apoth_35_a2 fgen_apoth_35_a3 fgen_apoth_35_a4 fgen_apoth_35_a5 fgen_apoth_35_a6 fgen_apoth_35_a7 fgen_apoth_35_a8 fgen_apoth_35_a9 fgen_apoth_35_a10 fgen_apoth_35_a11 fgen_apoth_35_a12 fgen_apoth_35_a12a	x	x	x	x	x
Application	Should the results of the DNA-test be discussed with the patient?	fgen_apoth_36	x	x	fgen_zkapo_42	fgen_arts_40	fgen_artsn_40
Application	Which healthcare practitioner should discuss the results of the DNA-test with the patient (pharmacist, treating physician in hospital, GP, clinical geneticist, other, explanation other)	fgen_apoth_37_a1 fgen_apoth_37_a2 fgen_apoth_37_a3 fgen_apoth_37_a4 fgen_apoth_37_a5 fgen_apoth_37_a5a	x	x	fgen_zkapo_43_a1 fgen_zkapo_43_a2 fgen_zkapo_43_a3 fgen_zkapo_43_a4 fgen_zkapo_43_a5 fgen_zkapo_43_a5a	fgen_arts_41_a1 fgen_arts_41_a2 fgen_arts_41_a3 fgen_arts_41_a4 fgen_arts_41_a5 fgen_arts_41_a5a	fgen_arts_41_a1 fgen_arts_41_a2 fgen_arts_41_a3 fgen_arts_41_a4 fgen_arts_41_a5 fgen_arts_41_a5a
Application	Who is finally responsible for the application of PGx?	fgen_apoth_39 fgen_apoth_39_a5a	x	x	fgen_zkapo_46 fgen_zkapo_46_a5a	fgen_arts_44 fgen_arts_44_a5a	fgen_artsn_44 fgen_artsn_44_a5a
Demographics	What is your position in the pharmacy	fgen_apoth_4	x	x	x	x	x
General feedback	Room for remarks	fgen_apoth_40	fgen_pat_35	fgen_patt2_45	fgen_zkapo_72	fgen_arts_75	fgen_artsn_75
Experience	How often have you been exposed to PGx results for a patient so far?	fgen_apoth_5	x	x	fgen_zkapo_5	fgen_arts_7	fgen_artsn_7
Experience	Has a PGx test ever been carried out on your initiative?	fgen_apoth_6	x	x	fgen_zkapo_6	fgen_arts_8	fgen_artsn_8
Application	I understand when I have to show the results of the DNA-test with a healthcare practitioner	x	fgen_pat_25i	x	x	x	x
Application	Are you going to discuss the results of the DNA-test with your treating physician in the UMCG?	x	fgen_pat_29	x	x	x	x
Application	Should the results of the DNA-test be discussed with you by a healthcare practitioner?	x	fgen_pat_32	x	x	x	x
Application	Which healthcare practitioner should discuss the results of the DNA-test with you?	x	fgen_pat_33_a1 fgen_pat_33_a2 fgen_pat_33_a3 fgen_pat_33_a4 fgen_pat_33_a5 fgen_pat_33_a5a	x	x	x	x
Application	Did you discuss the results of the DNA-test with your treating physician in the UMCG?	x	x	fgen_patt2_23	x	x	x
Application	Which healthcare practitioners are you planning to share the results of the DNA-test with? / Which healthcare practitioner did you share the results of the DNA-test with?	x	fgen_pat_30_a1 fgen_pat_30_a2 fgen_pat_30_a3 fgen_pat_30_a4 fgen_pat_30_a5 fgen_pat_30_a6 fgen_pat_30_a7 fgen_pat_30_a8 fgen_pat_30_a9 fgen_pat_30_a10 fgen_pat_30_a10a	fgen_patt2_24_a1 fgen_patt2_24_a2 fgen_patt2_24_a3 fgen_patt2_24_a4 fgen_patt2_24_a5 fgen_patt2_24_a6 fgen_patt2_24_a7 fgen_patt2_24_a8 fgen_patt2_24_a9 fgen_patt2_24_a9a	x	x	x
Application	Perhaps you discussed the results of the DNA-test with one or more healthcare practitioners. If so, can you indicate how these conversations went?	x	x	fgen_patt2_25 fgen_patt2_25a fgen_patt2_26 fgen_patt2_26a fgen_patt2_27 fgen_patt2_27a fgen_patt2_28 fgen_patt2_28a fgen_patt2_29 fgen_patt2_29a fgen_patt2_30 fgen_patt2_30a fgen_patt2_31 fgen_patt2_31a fgen_patt2_32 fgen_patt2_32a fgen_patt2_32b	x	x	x
Application	Were you already using drugs prior to receiving the results of the DNA-test?	x	x	fgen_patt2_34	x	x	x
Application	Were the drug you already used reviewed in response to the results of the DNA-test?	x	x	fgen_patt2_35	x	x	x
Application	Did you want your drug to be reviewed by a healthcare practitioner?	x	x	fgen_patt2_36 fgen_patt2_36a	x	x	x
Application	Who initiated the review of your drugs?	x	x	fgen_patt2_37 fgen_patt2_37_a6a	x	x	x
Application	Which healthcare practitioner reviewed your drugs?	x	x	fgen_patt2_38 fgen_patt2_31_a5a	x	x	x
Application	Has reviewing your drugs led to any changes in your drug use?	x	x	fgen_patt2_39	x	x	x
Application	What changes have been made in your drug use?	x	x	fgen_patt2_40_a1 fgen_patt2_40_a2 fgen_patt2_40_a3 fgen_patt2_40_a3a fgen_patt2_40_a4	x	x	x
Application	What was the reason no changes were made in response to the results of the DNA-test?	x	x	fgen_patt2_41 fgen_patt2_41_a6a	x	x	x
Application	Were you prescribed any new drugs after you had received the results of the DNA-test?	x	x	fgen_patt2_42	x	x	x
Application	Which healthcare practitioner prescribe you these drugs?	x	x	fgen_patt2_43_a1 fgen_patt2_43_a2 fgen_patt2_43_a2a fgen_patt2_43_a3 fgen_patt2_43_a3a	x	x	x
Application	How often did you discuss the results of the DNA-test with patients?	x	x	x	x	fgen_arts_46	x
Application	Who initiated the discussing of the results of the DNA-test?	x	x	x	x	fgen_arts_47	x
Application	Did you feel you had sufficient knowledge about PGx in order to communicate about the results of the DNA-test with (patients and) other healthcare practitioners?	x	x	x	fgen_zkapo_47	fgen_arts_45	x
Application	How well were you able to answer questions about PGx from patients	x	x	x	x	fgen_arts_48 fgen_arts_48a	x
Application	Did a question or case remain unanswered or unresolved?	x	x	x	fgen_zkapo_58 fgen_zkapo_58_a2a	fgen_arts_58 fgen_arts_58_a2a	x
Application	The recommendations I have read were understandable for pharmacists/physicians	x	x	x	fgen_zkapo_60	fgen_arts_61	x
Application	I found it hard to come to a decision based on the shown recommendation combined with my own knowledge	x	x	x	fgen_zkapo_61	fgen_arts_62	x
Application	The recommendations provided me with sufficient direction to treat my patients well	x	x	x	fgen_zkapo_62	fgen_arts_63	x
Application	The recommendations provided me with sufficient direction to start the pharmacotherapy of my patients well	x	x	x	fgen_zkapo_63	fgen_arts_64	x
Application	I missed information in the recommendations to continuate the treatment after it was started based on PGx screening results	x	x	x	fgen_zkapo_64	fgen_arts_65	x
Application	The recommendations can not be implemented in practice in their current form	x	x	x	fgen_zkapo_65	fgen_arts_66	x
Application	PGx regularly was one of the most important clinical factors to decide or guide pharmacotherapy upon	x	x	x	fgen_zkapo_68	fgen_arts_69	x
Application	It was hard to decide the place of PGx in respect to other clinical factors (for example kidney function, gender, clinical representation)	x	x	x	fgen_zkapo_70	fgen_arts_71	x
Application	How well were you able to answer question about PGx from (patients and) other healthcare practitioners?	x	x	x	fgen_zkapo_48 fgen_zkapo_48a	x	x
Application	How well were you able to apply PGx screening results in patient care?	x	x	x	fgen_zkapo_32 fgen_zkapo_32a	fgen_arts_30 fgen_arts_30a	x
Attitude	I find testing for hereditary characteristics generally frightening	x	fgen_pat_17	fgen_patt2_14	x	x	x
Attitude	I find testing for hereditary characteristics to determine my drug sensitivity frightening	x	fgen_pat_18	fgen_patt2_15	x	x	x
Attitude	I find it reassuring that my hereditary sensitivity to drugs has been investigated	x	fgen_pat_20	fgen_patt2_17	x	x	x
Attitude (utility)	I think it is of added value when drugs are adapted to my hereditary characteristics	x	fgen_pat_21	fgen_patt2_18	x	x	x
Demographics	In which department do you work	x	x	x	x	fgen_arts_3	fgen_artsn_3
Demographics	What is your current position?	x	x	x	x	fgen_arts_4	fgen_artsn_4
Demographics	How long did your training as a medical specialist (AIOS) last	x	x	x	x	fgen_arts_5	fgen_artsn_5
Demographics	At which outpatient clinic(s) of the UMCG are you being treated and what are you being treated for?	x	fgen_pat_2_a1 fgen_pat_2_a2 fgen_pat_2_a3 fgen_pat_2_a4 fgen_pat_2_a1a fgen_pat_2_a2a fgen_pat_2_a3a fgen_pat_2_a4b fgen_pat_2_a4a	fgen_patt2_3_a1 fgen_patt2_3_a2 fgen_patt2_3_a3 fgen_patt2_3_a4 fgen_patt2_3_a4a fgen_patt2_3a fgen_patt2_3b fgen_patt2_3c fgen_patt2_3d	x	x	x
Demographics	What is the highest education you have completed with a diploma	x	fgen_pat_1	x	x	x	x
Demographics	Who ensures that you use the right drugs at the right time	x	fgen_pat_4	x	x	x	x
Demographics	How did you organize the intake of your drugs	x	fgen_pat_5	x	x	x	x
Demographics	What is your current position in the hospital pharmacy	x	x	x	fgen_zkapo_3	x	x
Demographics	How long have you been working in your current position	x	x	x	fgen_zkapo_4	fgen_arts_6	fgen_artsn_6
Knowledge and education	Did you receive training or educated yourself on the subject of PGx outside your training as a (hospital) pharmacist	x	x	x	fgen_zkapo_15	x	x
Knowledge and education	I need further training specifically focused on PGx	x	x	x	fgen_zkapo_67	fgen_arts_68	x
Knowledge and education	Did you receive training outside your training as a medical specialist or educated yourself on the subject of PGx?	x	x	x	x	fgen_arts_15	fgen_artsn_15
Knowledge and education	Did you receive training outside your training as a medical specialist or educated yourself on the subject of PGx?	x	x	x	x	fgen_arts_15	fgen_artsn_15
Provision of information	Do you currently have any unanswered questions after consulting the available information sources?	x	fgen_pat_16 fgen_pat_16_a1a	fgen_patt2_12 fgen_patt2_12_a1a	x	x	x
Provision of information	Which information sources did you consult (again) since receiving the results of the DNA test?	x	x	fgen_patt2_5_a1 fgen_patt2_5_a2 fgen_patt2_5_a3 fgen_patt2_5_a4 fgen_patt2_5_a5 fgen_patt2_5_a6 fgen_patt2_5_a7 fgen_patt2_5_a7a	x	x	x
Provision of information	Are there any improvements that we can implement in the information provision?	x	x	fgen_patt2_13 fgen_patt2_13_a1a	x	x	x
Result letter	I find the information in the results letter understandable	x	fgen_pat_25a	x	x	x	x
Result letter	The language used in the results letter is too difficult	x	fgen_pat_25b	x	x	x	x
Result letter	By reading the result letter, I doubt whether my drugs are suitable for me	x	fgen_pat_25e	x	x	x	x
Result letter	By reading the result letter I understand what the result of the DNA test means to me	x	fgen_pat_25f	x	x	x	x
Result letter	I am concerned about my health after reading the results letter.	x	fgen_pat_25g	x	x	x	x
Result letter	I feel less healthy because of the results of the DNA test	x	fgen_pat_25h	x	x	x	x
Result letter	Do you currently have any unanswered questions regarding the result letter	x	fgen_pat_27 fgen_pat_27_a1a	x	x	x	x
Result letter	What information in the result letter did you consider unnecessary	x	x	x	fgen_zkapo_40	x	x
Result letter	I find the information in the results letter understandable for physicians	x	x	x	x	fgen_arts_32	x
Result letter	What information in the result letter did you consider unnecessary for physicians	x	x	x	x	fgen_arts_38	x
Result letter	Have you consulted the result letter in the EHR for at least one patient of this study	x	x	x	fgen_zkapo_33	fgen_arts_31	x
